# Clinical performance of automated machine learning: a systematic review

**DOI:** 10.1101/2023.10.26.23297599

**Authors:** Arun James Thirunavukarasu, Kabilan Elangovan, Laura Gutierrez, Refaat Hassan, Yong Li, Ting Fang Tan, Haoran Cheng, Zhen Ling Teo, Gilbert Lim, Daniel Shu Wei Ting

## Abstract

**Introduction:** Automated machine learning (autoML) removes technical and technological barriers to building artificial intelligence models. We aimed to summarise the clinical applications of autoML, assess the capabilities of utilised platforms, evaluate the quality of the evidence trialling autoML, and gauge the performance of autoML platforms relative to conventionally developed models, as well as each other.

**Methods:** This review adhered to a PROSPERO-registered protocol (CRD42022344427). The Cochrane Library, Embase, MEDLINE, and Scopus were searched from inception to 11 July 2022. Two researchers screened abstracts and full texts, extracted data and conducted quality assessment. Disagreement was resolved through discussion and as-required arbitration by a third researcher.

**Results:** In 82 studies, 26 distinct autoML platforms featured. Brain and lung disease were the most common fields of study of 22 specialties. AutoML exhibited variable performance: AUCROC 0.35-1.00, F1-score 0.16-0.99, AUCPR 0.51-1.00. AutoML exhibited the highest AUCROC in 75.6% trials; the highest F1-score in 42.3% trials; and the highest AUCPRC in 83.3% trials. In autoML platform comparisons, AutoPrognosis and Amazon Rekognition performed strongest with unstructured and structured data respectively. Quality of reporting was poor, with a median DECIDE-AI score of 14 of 27.

**Conclusions:** A myriad of autoML platforms have been applied in a variety of clinical contexts. The performance of autoML compares well to bespoke computational and clinical benchmarks. Further work is required to improve the quality of validation studies. AutoML may facilitate a transition to data-centric development, and integration with large language models may enable AI to build itself to fulfil user-defined goals.
