## Supplementary Material 3 for "Clinical performance of automated machine learning: a systematic review"

### Sheet: Sheet1
Citation	Use case	Specialty	Funding	Platform	Dataset source	Dataset nature	Training dataset size	Internal validation dataset size	External validation dataset size	Ground truth
Abbas et al, 2022	Prognosticate visual acuity	Ophthalmology	Commercial	Cloud AutoML	Study	Structured	1386	245		Clinic-assessed visual acuity, cut-off at VAS 70
Alaa and van der Schaar, 2018	Prognosticate cystic fibrosis trajectory	Pulmonology	Academic	AutoPrognosis, TPOT	UK CF registry	Structured	4064	4064		Outcomes listed on central registry
Alaa et al, 2019	Prognosticate cardiovascular event	Cardiology	Academic	AutoPrognosis	UK BioBank	Structured	423604	423604		Hospital episode statistics
An et al, 2021	Diagnose COVID-19	Pulmonology	Academic	KNIME	RSNA pneumonia detection challenge; https://arxiv.org/abs/2006.11988	Unstructured	124	31		Clinical assessment by expert radiologist
Antaki et al, 2021	Diagnose retinal detachment, retinitis pigmentosa, and retinal vein occlusion	Ophthalmology	None	Cloud AutoML	Tsukazaki Optos Public Project	Unstructured	1709	214	214	Clinical assessment by ophthalmologist
Antaki et al, 2020	Prognosticate proliferative vitreoretinopathy	Ophthalmology	Academic	MATLAB	Study	Structured	138	138		EHR data
Bai et al, 2022	Diagnose major depressive disorder; non-small cell lung cancer	Psychiatry, Pulmonology	Mixed	AutoDC	https://doi.org/10.1038/s41398-018-0234-3; GDAC Firehose	Structured	126, 902	31, 226	126, 902	RNA-Seq data from previous study
Bang et al, 2021	Diagnose submucosal invaded gastric lesions	Gastroenterology	Academic	Cloud AutoML, Neuro-T, Create ML	https://doi.org/10.3390/jcm9061858, Study	Unstructured	2899	206	1597	Endoscopy assessment
Bhat et al, 2020	Voice activity detection	Otolaryngology	Academic	Cloud AutoML	https://doi.org/10.1097/01.HJ.0000547408.97702.55; https://doi.org/10.35111/17gk-bn40; https://doi.org/10.5281/zenodo.400515	Unstructured	?	?		Purpose-built corpus of sounds
Borkowski et al, 2020	Diagnose COVID-19	Pulmonology	Mixed	Azure	http://arxiv.org/abs/2003.11597, RSNA pneumonia detection challenge; US Department of VA PACS	Unstructured	1500	1500	30	Radiology reports
Chen and Wujek, 2021	Diagnose arrhythmias	Cardiology	Mixed	AutoDAL, USDM, AER, Auto-WEKA, Auto-Sklearn, ASSL+US	https://doi.org/10.1109/ICHI.2018.00092	Unstructured	2185920	2185920		Archived ECG reports
Chou et al, 2022	Prognosticate spinal cord injury outcome	Neurology	Mixed	DataRobot	Study	Structured	74	74	59	TRACK-SCI Program data
Danilatou et al, 2022	Prognosticate outcomes in critically ill patients	Anaesthesiology	Academic	JADBio	MIMIC-III, eICU	Structured	5318, 4385	5318, 4385	?	Clinical history
Faes et al, 2019	Diagnose diabetic retinopathy; Diagnose choroidal neovascularisation, drusen, diabetic macular oedema; Diagnose pneumonia; Diagnose acitinic keratosis, basal cell carcinoma, nevus, melanoma, dermatofibroma, vascular lesion, benign keratosis; Diagnose atelectasis, cardiomegaly, consolidation, oedema, effusion, emphysema, fibrosis, hernia, infiltration, mass, nodule, pleural thickening, pneumonia, …	Ophthalomology, Pulmonology, Dermatology	Mixed	Cloud AutoML	MESSIDOR; https://doi.org/10.1016/j.cell.2018.02.010; Chestx-ray8; HAM10000; NIH CXR14	Unstructured	949; 81134; 4661; 8011; 89696	119; 10142; 583; 1001; 11212	119; 10142; 583; 1001; 11212	Clinical assessment
Feretzakis et al, 2021	Predict antimicrobial resistance	Infectiology	Not stated	Azure	Study	Structured	499	499		Pathology reports
Ghosh et al, 2021	Diagnose cardiomegaly, collapse, consolidation, blunted costophrenic angle, fibrosis, hilar prominence, nodules, effusion, other pathology and artifact	Pulmonology	None	Cloud AutoML	Study	Unstructured	509	64	64	Radiology reports
Hasimbegovich et al, 2021	Decide whether transcatheter or isolated surgical aortic valve replacement is optimal	Cardiology	None	Dedicaid	VICTORY Registry; Study	Structured	554	138		Clinical procedural history
Hu et al, 2022	Diagnose hepatocellular carcinoma and intrahepatic cholangiocarcinoma	Hepatology	Mixed	TPOT	Study	Structured	97	48		Pathological diagnosis
Ikemura et al, 2021	Prognosticate COVID-19	Pulmonology	Not stated	H2O.ai	Study	Structured	3450	3450	863	Mortality within 30 days of positive COVID test
Ito et al, 2022	Diagnose immature scars, mature scars, hypertrophic scars, and keloids	Dermatology	None	Cloud AutoML	Study; Google images	Unstructured	892	100	100	Clinical assessment of patients and internet-sourced images
Ito et al, 2021	Assess spermatogenesis activity	Urology	Academic	Cloud AutoML	Study	Unstructured	5541	8	1606	Pathological diagnosis
Jen et al, 2021	Prognosticate renal allograft function	Nephrology	None	MILO	Study	Structured	910	776	403	UNOS data
Karaglani et al, 2020	Diagnose Alzheimer's disease	Neurology	Academic	JADBio	GEO dataset; RECOUNT dataset	Structured	62; 48; 134	62; 48; 134		Genetic results
Karaglani et al, 2022	Diagnose and monitor Type 2 diabetes mellitus	Endocrinology	Academic	JADBio	Study	Structured	167	167		Clinical history
Karhade et al, 2021	Diagnose early childhood caries	Dentistry	Academic	Cloud AutoML	https://doi.org/10.1007/978-1-4939-9012-2_39	Structured	5124	640	640	Clinical examination
Karstoft et al, 2020	Predict post-trumatic stress disorder	Psychiatry	Not stated	JADBio	Study	Structured	394; 490	99; 123	99; 123	Fulfillment of a PTSD checklist
Katsuki et al, 2021	Prognosticate subarachnoid haemorrhage outcomes	Neurology	None	Prediction One	https://doi.org/10.1016/j.dib.2020.105715	Structured	248	50		Recorded surgical decisions
Katsuki and Matsuo, 2021	Predict influenza	Pulmonology	None	Prediction One	Study	Structured	96	96		Pathology reports
Kim et al, 2021	Diagnose central serous chorioretinopathy, polypoidal choroidal vasculopathy, and neovascular age-related maculopathy	Ophthalmology	Academic	Cloud AutoML	Study	Unstructured	590	70	74	Clinical assessment by two retina specialists
Koga et al, 2021	Diagnose progressive supranuclear palsy, corticobasal degeneration, and Alzheimer's disease	Neurology	Academic	Cloud AutoML	Study	Unstructured	1332	168	60	Pathological diagnosis
Korot et al, 2021	Diagnose diabetic retinopathy; Diagnose age-related macular degeneration, centra serous retinopathy, macular hole, and diabetic retinopathy; Diagnose choroidal neovascularisation, diabetic macular oedema, and drusen	Ophthalmology	Academic	Rekognition, Create ML, Clarifai, Cloud AutoML, MedicMind, Azure	Messidor-2; EyePACS; Waterloo; Kermany; IDRiD	Unstructured	1395; 31597; 458; 100418	1395; 31597; 458; 100419	349; 3511; 114; 1000	Clinical assessment
Kumar et al, 2022	Prognosticate gestational diabetes mellitus	Endocrinology	Academic	TPOT	S-PRESTO	Structured	222	222		Pathology reports
Lee et al, 2020	Recognise dental implant systems in dental images	Dentistry	Academic	Neuro-T	Study	Unstructured	9584	9584	2396	Opinion of eight periodontists (5 residents, 3 board-certified)
Liu et al, 2022	Diagnose intracranial metastasis and glioblastoma	Neurology	Academic	TPOT	Study; TCGA	Structured	708	708	227	Pathological diagnosis
Livingstone and Chau, 2020	Diagnose acute otitis media, cholesteatoma, cerumen, serous otitis media, exostoses, myringitis, myringosclerosis, otomycosis, otitis externa, perforation, tympanic membrane retraction, tympanostomy tube in position, tympanostomy tube extruded	Otolaryngology	None	Cloud AutoML	Study; Google images	Unstructured	1277	1277	89	Opinion of two otolaryngologists (1 academic otologist, 1 resident)
Luna et al, 2021	Assess brain predicted age difference	Psychiatry	Academic	H2O.ai	Health Brain Network	Unstructured	215	215	48	CBCL Total Problem T-Score
Mazaki et al, 2021	Prognosticate anastomotic leakage in colorectal cancer	Gastroenterology	Not stated	Prediction One	Study	Structured	156	156	100	Clinical history
Mohsen et al, 2022	Diagnose Type 2 diabetes mellitus	Endocrinology	Not stated	H2O.ai	https://doi.org/10.4018/IJEACH.2019010106	Structured	3904	3904		EHR data
Nagy et al, 2021	Prognosticate COVID-19	Infectiology	Academic	JADBio	GISAID repository	Structured	1594; 1276	1594; 1277		Genetic results
Narkhede et al, 2022	Diagnose psychotic disorders	Psychiatry	Academic	H2O.ai	Study	Structured	80	80	27	Structured Clinical Interview for DSM-5
Nero et al, 2020	Predict BRCA 1/2 genotype	Gynaecology	Not stated	TPOT	Study	Unstructured	1399	1399	466	Genetic results
Orlenko et al, 2020	Diagnose coronary artery disease	Cardiology	Academic	TPOT	https://doi.org/10.1080/00365510802172145	Structured	925	925		Angiography reports
Ou et al, 2021	Prognosticate post-treatment intracranial aneurysm outcomes	Neurology	Academic	TPOT	https:/doi.org/10.1136/bmjopen-2017-019333	Structured	182	182		Clinical history
Padmanabhan et al, 2019	Prognosticate cardiovascular disease	Cardiology	Not stated	Auto-Sklearn	UCI-Heart dataset; Cardiovascular Disease dataset	Structured	203; 56000	203; 56000	100; 14000	Clinical history
Panagopoulou et al, 2021a	Diagnose colorectal cancer	Gastroenterology	Academic	JADBio	Gene Expression Omnibus: GSE149282, GSE122126, GSE105798, GSE99788	Structured	113	113		Pathological diagnosis
Panagopoulou et al, 2021b	Diagnose breast cancer	Breast	Academic	JADBio	Gene Expression Omnibus: GSE72245, GSE72251, GSE88883, GSE108576, GSE74214	Structured	173	42		Pathological diagnosis
Papoutsoglou et al, 2021	Prognosticate COVID-19	Pulmonology	Commercial	JADBio	https://doi.org/10.1016/j.cell.2020.05.032; https://doi.org/10.1038/s41467-020-19587-y; https://doi.org/10.1371/journal.pbio.3000849	Structured	31; 164; 339	10; 70; 145		Genetic results
Peng et al, 2022	Predict late gadolinium enhancement without late contrast-enhanced MRI sequences	Cardiology	Academic	TPOT	Study	Structured	135	135		Opinion of an expert radiologist, validated by the same radiologist 2 weeks later
Purkayastha et al, 2020	Diagnose low and high grade renal cell carcinoma	Nephrology	Academic	TPOT	Study; The Cancer Imaging Archive	Unstructured	351	88	43	Pathological diagnosis
Radzi et al, 2021	Diagnose breast cancer	Breast	Academic	TPOT	https://doi.org/10.1038/sdata.2017.177	Structured	378	378		Pathological diagnosis
Rallabandi et al, 2020	Diagnose Alzheimer's disease and mild cognitive impairment	Neurology	Commercial	Auto-WEKA	Alzheimer's Disease Neuroimaging Initiative database	Structured	1167	1167		Pathological diagnosis
Rashidi et al, 2021a	Diagnose active tuberculosis	Infectiology	Commercial	MILO	https://doi.org/10.1371/journal.pone.0173359	Structured	124	124	154; 192	Laboratory reports
Rashidi et al, 2022	Diagnose tuberculosis	Infectiology	Commercial	MILO	https://doi.org/10.1371/journal.pone.0173359; Study	Structured	124	124	154	Laboratory reports
Rashidi et al, 2021b	Prognosticate acute kidney injury following burns or trauma	Nephrology	Academic	MILO	https://doi.org/10.1177/2374289519873088; Study	Structured	76	76	125	Clinical history
Real et al, 2022	Diagnose malocclusion requiring tooth extraction	Dentistry	Not stated	Auto-WEKA	Study	Structured	214	214		Clinical history
Ritter et al, 2022	Prognosticate mortality and morbidity in diffuse large B-cell lymphoma	Haematology	Academic	Dedicaid	Study	Structured	41	41	44	Clinical history
Sakagianni et al, 2020	Diagnose COVID-19	Pulmonology	Not stated	Cloud AutoML	COVID-CT-Dataset	Unstructured	596	73	77	Pathological diagnosis
Salmanpour et al, 2019	Prognosticate cognition in Parkinson's disease	Neurology	Academic	MATLAB	Parkinson's Progressive Marker Initiative	Structured	120; 302	9; 23	55; 140	Fulfillment of MoCA test
Salmanpour et al, 2020	Prognosticate motor outcomes in Parkinson's disease	Neurology	Academic	MATLAB	Parkinson's Progressive Marker Initiative	Structured	132	12	61	Radiology and laboratory reports
Shen et al, 2020	Diagnose breast cancer and traumatic brain injury	Pathology	Not stated	Auto-Sklearn	https://doi.org/10.3389/fneur.2020.00663; https://doi.org/10.1186/1755-8794-4-61	Structured	?	?		Pathology reports
Sills et al, 2021	Prognosticate requirement for hospitalisation in asthma	Pulmonology	Academic	H2O.ai	Study	Structured	7255	1814		Clinical history
Stojadinovic et al, 2021	Diagnose prostate cancer	Urology	Academic	H2O.ai	Study	Structured	964	964		Pathological diagnosis
Su et al, 2020	Predict mutations in midline glioma of the brain	Neurology	Academic	TPOT	Study	Structured	120	40		Pathological diagnosis
Sun et al, 2019	Diagnose invasive placentation	Obstetrics	Academic	TPOT	Study	Unstructured	93	62		Clinical diagnosis
Tahmasebi et al, 2021	Diagnose metastatic cancer	Breast	None	Cloud AutoML	Study	Unstructured	202	25	64	Pathological diagnosis
Tan et al, 2020	Diagnose COVID-19	Pulmonology	Not stated	TPOT	Study	Unstructured	255	64		Grouping within COVID-19 diagnostic and therapeutic regimen (trial 7th edition)
Tomic et al, 2019	Predict immune response following influenza vaccination	Infectiology	None	SIMON	NCT01827462; NCT02133781; NCT03020498; NCT03020537; NCT01987349; NCT03022396; NCT03022422; NCT03022435; NCT3023176; NCT02141581; NCT03088904; NCT03028974	Structured	140	47		Laboratory reports
Tran et al, 2020	Prognosticate sepsis following burns	Dermatology	Academic	MILO	Study	Structured	169	42		Clinical history
Tran et al, 2021	Diagnose COVID-19	Infectiology	Commercial	MILO	Study	Structured	181	45		Laboratory reports
Vagliano et al, 2022	Prognosticate mortality in COVID-19	Anaesthesiology	Academic	AutoPrognosis	Study	Structured	2690	2690		Clinical history
van Eeden et al, 2021	Prognosticate mood and anxiety disorders	Psychiatry	Academic	Auto-Sklearn	https://doi.org/10.1002/mpr.256	Structured	2596; 2402; 2256; 2068	2596; 2402; 2256; 2069		DSM-IV-TR diagnosis
Wan et al, 2021	Diagnose breast cancer	Breast	None	Cloud AutoML	https://doi.org/10.17632/wmy84gzngw.1; https://doi.org/10.1016/j.dib.2019.104863	Unstructured	720	80	95	Radiology reports
Wang et al, 2020a	Diagnose ovarian cancer and benign ovarian lesions	Gynaecology	Academic	TPOT	Study	Structured	240	240		Pathological diagnosis
Wang et al, 2021	Diagnose ovarian cancer and benign ovarian lesions	Gynaecology	Academic	TPOT	Study	Structured	335	335		Pathological diagnosis
Wang et al, 2019	Prognosticate outcomes in primary intracerebral haemorrhage	Neurology	Academic	Auto-WEKA	Study	Structured	307; 243	307; 243		Clinical history
Wang et al, 2020b	Diagnose breast cancer	Breast	Academic	Cloud AutoML	https://doi.org/10.1016/j.acra.2019.10.029; https://doi.org/10.1148/radiol.2017161683	Unstructured	264	264	154	Pathological diagnosis
Wang et al, 2020c	Diagnose high risk thyroid nodule	Otolaryngology	Not stated	Cloud AutoML	Study	Unstructured	716	51		Expert Labelling
Xavier and Chen, 2022	Identify abdominal CT imaging protocols	Radiology	Not stated	Cloud AutoML	Study	Unstructured	72094	9012	9012	Radiologist assignments
Yang et al, 2021	Identify spinal implants	Neurology	None	Cloud AutoML, Create ML	Study	Unstructured	2894	2894		Neurosurgery reports
Yin et al, 2022	Diagnose severe acute pancreatitis	Pancreatology	Academic	H2O.ai	Study	Structured	1012	1012	212	Clinical history
Zeng and Zhang, 2020	Diagnose invasive ductal carcinoma	Breast	Mixed	Cloud AutoML	IDC image dataset	Unstructured	290717	36340	34128	Pathological diagnosis
Zhang et al, 2021	Predict mutations in glioma	Neurology	Academic	TPOT	Study	Structured	162	162		Genetic results
