## Supplementary Material 4 for "Clinical performance of automated machine learning: a systematic review"

### Sheet: Sheet1
Citation	1	I	2	II	III	3	4	5	IV	6	7	V	8	VI	9	10	VII	VIII	11	12	13	14	15	16	IX	17	X
Abbas et al, 2022	y	y	y	y	y	n	y	n	y	n	y	y	n	n	n	n	y	y	n	y	n	n	y	n	y	y	y
Alaa and van der Schaar, 2018	y	y	y	y	n	n	y	n	y	n	n	y	n	n	n	n	y	y	y	y	n	n	y	n	y	n	y
Alaa et al, 2019	y	y	y	y	y	n	y	y	y	n	n	y	n	n	n	y	y	y	n	y	n	n	y	n	y	y	y
An et al, 2021	y	y	y	y	n	n	y	n	y	n	n	y	n	n	n	n	y	n	n	y	n	n	y	n	n	n	y
Antaki et al, 2021	y	y	y	y	n	n	y	n	y	n	n	y	n	n	n	n	y	y	y	y	n	n	y	n	y	y	y
Antaki et al, 2020	y	y	y	y	y	n	y	y	y	n	n	y	n	n	y	n	y	y	n	y	n	n	y	n	y	y	y
Bai et al, 2022	y	y	y	y	n	n	y	n	y	n	n	y	n	n	n	n	y	y	n	y	n	n	y	n	y	y	y
Bang et al, 2021	y	y	y	y	n	n	y	n	y	n	n	y	n	n	n	n	y	y	n	y	n	n	y	n	y	y	y
Bhat et al, 2020	y	y	y	y	n	n	y	n	y	n	n	y	n	n	n	n	y	n	n	y	n	n	y	n	n	n	y
Borkowski et al, 2020	y	y	y	y	y	n	y	n	y	n	n	y	n	n	n	n	y	n	n	y	n	n	y	y	y	n	y
Chen and Wujek, 2021	n	n	n	y	n	n	y	n	y	n	n	y	n	n	n	n	y	y	n	y	n	n	y	n	n	n	n
Chou et al, 2022	y	y	y	y	y	n	y	n	y	n	n	y	n	n	n	n	y	y	n	y	n	n	y	n	y	y	y
Danilatou et al, 2022	y	y	y	y	y	n	y	n	y	n	n	y	n	n	n	n	y	y	n	y	n	n	y	n	y	y	y
Faes et al, 2019	y	y	y	y	n	n	y	y	y	n	y	y	n	n	y	y	y	y	n	y	n	n	y	y	y	n	y
Feretzakis et al, 2021	y	y	y	y	y	n	y	n	y	n	n	y	n	n	n	n	y	y	n	y	n	n	y	n	y	n	y
Ghosh et al, 2021	y	y	y	y	y	n	y	n	y	n	n	y	n	n	n	n	y	y	y	y	n	n	y	n	n	y	y
Hasimbegovic et al, 2021	y	n	y	y	y	n	y	y	y	n	n	y	n	n	y	n	y	y	n	n	n	n	n	y	y	y	y
Hu et al, 2022	y	y	y	y	y	n	y	n	y	n	n	y	n	n	n	n	y	y	y	y	n	n	y	n	y	n	y
Ikemura et al, 2021	y	y	y	y	y	n	y	n	y	n	n	y	n	n	n	n	y	y	n	y	n	n	y	n	y	n	y
Ito et al, 2022	y	y	y	y	y	n	y	n	y	n	n	y	n	n	n	n	y	n	n	y	n	n	y	n	y	n	y
Ito et al, 2021	y	y	y	y	y	n	y	n	y	n	n	y	n	n	n	n	y	y	n	y	n	n	y	n	y	y	y
Jen et al, 2021	y	y	y	y	y	n	y	n	y	n	n	y	n	n	n	n	y	y	y	y	n	n	y	n	y	n	y
Karaglani et al, 2020	y	y	y	y	n	n	y	n	y	n	n	y	n	n	n	n	y	y	n	y	n	n	y	n	y	n	y
Karaglani et al, 2022	y	y	y	y	y	n	y	n	y	n	y	y	n	n	n	n	y	y	n	y	n	n	y	n	y	y	y
Karhade et al, 2021	y	y	y	y	y	n	y	n	y	n	n	y	n	n	n	n	y	y	n	y	n	n	y	n	y	n	y
Karstoft et al, 2020	y	y	y	y	n	n	y	n	y	n	n	y	n	n	n	n	y	y	n	y	n	n	y	n	y	n	y
Katsuki et al, 2021	y	y	y	y	y	n	y	n	y	n	n	y	n	n	n	n	y	y	n	y	n	n	y	n	y	n	y
Katsuki and Matsuo, 2021	n	y	y	y	y	n	y	n	y	n	n	y	n	n	n	n	y	y	n	y	n	n	y	n	y	n	y
Kim et al, 2021	y	y	y	y	n	n	n	n	y	n	n	y	n	n	n	n	y	y	n	n	n	n	y	n	y	y	y
Koga et al, 2021	y	y	y	y	n	n	y	n	y	n	n	n	n	n	n	n	y	y	n	n	n	n	y	n	y	n	n
Korot et al, 2021	y	y	y	y	n	y	y	y	y	n	y	y	n	n	n	y	y	y	y	n	n	y	y	n	y	y	y
Kumar et al, 2022	y	y	y	y	y	y	y	n	y	n	n	y	n	n	y	n	y	y	n	n	n	n	y	n	y	y	y
Lee et al, 2020	y	y	y	y	y	n	y	n	y	n	n	y	n	n	n	n	y	y	n	n	n	n	y	n	y	n	y
Liu et al, 2022	y	y	y	y	n	y	y	n	y	n	n	y	n	n	y	n	y	y	n	n	n	n	y	n	y	y	y
Livingstone and Chau, 2020	y	y	n	y	n	n	y	n	n	n	n	n	n	n	n	n	y	y	n	n	n	y	y	n	y	n	n
Luna et al, 2021	n	y	n	y	n	y	y	n	y	n	n	y	n	n	y	n	y	y	n	n	n	n	y	n	y	y	y
Mazaki et al, 2021	y	y	y	y	y	y	y	y	y	n	n	y	n	n	y	n	y	y	n	n	n	n	y	n	y	n	y
Mohsen et al, 2022	y	n	y	y	n	y	y	n	y	n	n	n	n	n	n	n	y	y	n	n	n	n	y	n	n	n	n
Nagy et al, 2021	n	y	y	y	n	y	y	y	y	n	n	y	n	n	y	n	y	y	n	n	n	n	y	n	n	y	y
Narkhede et al, 2022	y	y	y	y	n	y	y	y	y	n	n	y	n	n	y	n	y	y	n	n	n	n	y	n	y	y	y
Nero et al, 2020	n	y	y	y	y	y	y	n	y	n	n	y	n	n	y	n	y	y	n	n	n	n	y	n	y	y	y
Orlenko et al, 2020	y	y	y	y	n	y	y	n	y	n	n	y	n	n	y	n	y	y	n	n	n	n	y	n	n	n	y
Ou et al, 2021	y	y	y	y	n	y	y	n	y	y	n	y	n	n	y	n	y	y	n	n	n	n	y	n	y	y	y
Padmanabhan et al, 2019	y	y	y	y	n	n	y	y	y	n	y	y	n	n	n	y	y	y	n	n	n	y	y	n	n	y	y
Panagopoulou et al, 2021a	n	n	n	y	n	y	y	n	y	n	n	y	n	n	y	n	y	y	n	n	n	n	y	n	y	y	y
Panagopoulou et al, 2021b	y	y	y	y	n	y	y	n	y	n	n	y	n	n	y	n	y	y	n	n	n	n	y	n	n	y	y
Papoutsoglou et al, 2021	y	y	y	y	y	n	y	y	y	n	n	y	n	n	n	n	y	y	n	y	n	n	y	n	y	y	y
Peng et al, 2022	y	y	y	y	n	y	y	n	y	n	n	y	n	n	y	n	y	y	n	n	n	n	y	n	y	y	y
Purkayastha et al, 2020	y	y	y	y	n	y	y	n	y	n	n	n	n	n	y	n	y	y	n	n	n	n	y	n	y	y	y
Radzi et al, 2021	y	y	y	y	n	y	y	n	y	n	n	y	n	n	n	n	y	y	n	n	n	n	y	n	y	y	y
Rallabandi et al, 2020	y	y	y	y	n	y	y	n	y	n	n	y	n	n	n	n	y	y	n	n	n	n	y	n	y	n	y
Rashidi et al, 2021a	y	n	y	y	n	y	y	n	y	n	n	y	n	n	y	n	y	y	n	n	n	n	y	n	y	y	y
Rashidi et al, 2022	y	y	y	y	n	y	y	y	y	n	n	y	n	n	y	n	y	y	n	n	n	n	y	n	y	n	y
Rashidi et al, 2021b	y	y	y	y	n	y	y	n	y	n	n	y	n	n	y	n	y	y	n	n	n	n	y	n	y	n	y
Real et al, 2022	y	y	y	y	y	y	y	n	y	n	n	y	n	n	n	n	y	y	n	n	n	n	y	n	y	n	y
Ritter et al, 2022	y	y	y	y	n	n	y	n	y	n	n	y	n	n	n	n	y	n	n	y	n	n	y	n	y	y	n
Sakagianni et al, 2020	y	y	y	y	n	n	y	y	y	n	n	y	n	n	n	n	y	y	n	y	n	n	y	n	y	y	y
Salmanpour et al, 2020	y	y	y	y	n	n	y	y	y	n	n	y	n	n	n	n	y	y	n	y	n	n	y	n	y	y	y
Salmanpour et al, 2019	y	y	y	y	n	n	y	y	y	n	n	y	n	n	n	n	y	y	y	y	n	n	y	n	y	n	y
Shen et al, 2020	y	y	y	y	n	n	y	y	y	n	n	y	n	n	n	n	y	n	y	y	n	n	y	y	y	n	y
Sills et al, 2021	y	y	y	y	n	n	y	y	y	n	n	y	n	n	n	n	y	y	n	y	n	n	y	y	y	n	y
Stojadinovic et al, 2021	y	y	y	y	n	n	y	n	y	n	n	y	n	n	n	y	y	y	y	y	n	n	y	n	y	n	y
Su et al, 2020	y	y	y	y	n	n	y	y	y	n	n	y	n	n	n	n	y	n	y	y	n	n	y	n	y	n	y
Sun et al, 2019	y	y	y	y	n	n	y	y	y	n	n	y	n	n	n	n	y	n	n	y	n	n	y	n	y	n	y
Tahmasebi et al, 2021	y	y	y	y	y	n	y	y	y	n	n	y	n	n	n	n	y	n	n	y	n	n	y	y	y	n	y
Tan et al, 2020	y	y	y	y	y	n	y	y	y	n	y	y	n	n	n	y	y	y	y	y	n	n	y	y	y	y	y
Tomic et al, 2019	y	y	y	y	n	n	y	y	y	n	y	y	n	n	n	n	y	y	y	y	n	n	y	n	y	n	y
Tran et al, 2020	y	y	y	y	n	n	y	y	y	y	n	y	n	n	n	n	y	y	n	y	n	n	y	y	y	y	y
Tran et al, 2021	y	y	y	y	y	n	y	y	y	n	n	y	n	n	n	n	y	y	y	y	n	n	y	y	y	y	y
Vagliano et al, 2022	y	y	y	y	n	n	y	n	y	n	n	y	n	n	n	n	y	y	n	y	n	n	y	y	y	n	y
van Eeden et al, 2021	y	y	y	y	n	n	y	y	y	n	n	y	n	n	n	n	y	n	n	y	n	n	y	y	y	n	y
Wan et al, 2021	y	y	y	y	n	n	y	y	y	n	n	y	n	n	n	n	y	y	n	y	n	n	y	y	y	n	y
Wang et al, 2020a	y	y	y	y	n	n	y	y	y	n	y	y	n	n	n	n	y	y	y	y	n	n	y	n	y	n	n
Wang et al, 2020b	y	y	y	y	n	n	y	n	y	n	n	y	n	n	n	n	y	y	n	y	n	n	y	n	y	y	y
Wang et al, 2021	y	y	y	y	n	n	y	n	y	n	n	y	n	n	n	n	y	y	n	y	n	n	y	n	y	y	n
Wang et al, 2019	y	y	y	y	n	n	y	y	y	n	n	y	n	n	n	y	y	y	n	y	n	n	y	y	y	y	n
Wang et al, 2020c	y	y	y	y	n	n	y	y	y	n	n	y	n	n	n	y	y	y	n	n	n	n	y	n	y	n	y
Xavier and Chen, 2022	y	y	y	y	n	n	y	y	y	n	y	y	n	n	n	n	y	y	n	y	n	n	y	n	y	n	n
Yang et al, 2021	y	y	y	y	n	n	y	y	y	n	y	y	n	n	n	y	y	y	n	y	n	n	y	n	y	y	y
Yin et al, 2022	y	y	y	y	n	n	y	y	y	n	y	y	n	n	n	n	y	y	n	y	n	n	y	n	y	y	y
Zeng and Zhang, 2020	y	y	y	y	n	n	y	y	y	n	n	y	n	n	n	y	y	y	y	y	n	n	y	n	y	n	y
Zhang et al, 2021	y	y	y	y	n	n	y	n	y	n	n	y	n	n	n	n	y	n	n	y	n	n	y	n	y	y	y
