## Supplementary material for "Clinical performance of automated machine learning: a systematic review": Table 1

### Sheet: Sheet1
AutoMl Platform Name	Accessibility			Technical Features					Portability
	Cost	Code requirement	Computing location	Dataset format	Feature extraction or selection	Model selection or training	Hyperparameter optimisation	Evaluation	Model exportability	Explainability
AER	Free	Coding required	Local	Structured/Unstructured	Yes	Yes	Yes	No	Yes	No
Amazon Rekognition	Chargeable	None	Cloud	Unstructured	Yes	Yes	Yes	Yes	No	No
Apple Create ML	Free on Apple devices	None	Local	Structured/Unstructured	Yes	Yes	Yes	Yes	Yes	No
ASSL	Free	Coding required	Local	Strucured/Unstructured	Yes	Yes	Yes	No	Yes	No
Auto-Sklearn	Free	Coding required	Local	Structured/Unstructured	Yes	Yes	Yes	Yes	Yes	No
Auto-WEKA	Free	Coding required	Local	Structured/Unstructured	Yes	Yes	Yes	Yes	Yes	No
AutoDAL	Free	Coding required	Local	Structured	No	Yes	Yes	Yes	Yes	No
AutoDC	Free	Coding required	Local	Structured	Yes	Yes	Yes	No	Yes	No
AutoPrognosis	Free	Coding required	Local	Structured	Yes	Yes	Yes	Yes	Yes	Yes
Clarifai	Chargeable	None	Cloud	Unstructured	Yes	Yes	Yes	Yes	No	No
Google Cloud AutoML	Chargeable	None	Cloud	Structured/Unstructured	Yes	Yes	Yes	Yes	No	No
DataRobot AutoML	Chargeable	None	Cloud	Structured	Yes	Yes	Yes	Yes	Yes	Yes
Dedicaid AutoML	Restricted to collaborators	None	External private server	Structured	Yes	Yes	Yes	Yes	No	No
H2O.ai R/Python Packages	Free	Coding required	Local/Cloud	Structured/Unstructured	Yes	Yes	Yes	Yes	Yes	Yes
H2O.ai Driverless AI	Chargeable	None	Local/Cloud	Structured/Unstructured	Yes	Yes	Yes	Yes	Yes	Yes
JADBio	Chargeable	None	Cloud	Structured	Yes	Yes	Yes	Yes	Yes	Yes
KNIME	Chargeable	None	Local	Structured	No	Yes	Yes	Yes	Yes	No
MATLAB	Chargeable	Coding Required	Local	Structured/Unstructured	Yes	Yes	Yes	Yes	Yes	No
MedicMind	Free	None	Cloud	Unstructured	Yes	Yes	Yes	Yes	Yes	Yes
Microsoft Azure AutoML	Chargeable	None	Cloud	Structured	Yes	Yes	Yes	Yes	No	No
MILO	Chargeable	None	Local	Structured	No	Yes	Yes	Yes	Yes	No
Neuro-T	Chargeable	None	Local	Unstructured	Yes	Yes	Yes	Yes	Yes	No
SIMON	Free	None	Local	Strcutured	Yes	Yes	Yes	Yes	Yes	No
Sony Prediction One	Chargeable	None	Local	Structured/Unstructured	Yes	Yes	Yes	Yes	Yes	No
TPOT	Free	Coding required	Local	Structured	Yes	Yes	Yes	Yes	Yes	No
USDM	Free	Coding required	Local	Structured/Unstructured	Yes	Yes	Yes	No	Yes	No
